# Natural language inference for clinical registry curation

**DOI:** 10.1101/2021.06.14.21258493

**Authors:** Bethany Percha, Kereeti Pisapati, Cynthia Gao, Hank Schmidt

## Abstract

Clinical registries - structured databases of demographic, diagnosis, and treatment information for patients with specific diseases or phenotypes - play vital roles in high-quality retrospective studies, operational planning, and assessment of patient eligibility for research, including clinical trials. However, registries are extremely time and resource intensive to curate. Natural language processing (NLP) can help, but standard NLP methods require specially annotated training sets or the construction of separate models for each of dozens or hundreds of different registry fields, rendering them insufficient for registry curation at scale. Natural language inference (NLI), a specific branch of NLP focused on logical relationships between statements, presents a possible solution, but NLI methods are largely unexplored in the clinical domain outside the realm of conference shared tasks and computer science benchmarks. Here we convert registry curation into an NLI problem, applying five state-of-the-art, pretrained, deep learning based NLI models to clinical, laboratory, and pathology notes to infer information about 43 different breast oncology registry fields. We evaluate the models’ inferences against a manually curated, 7439 patient breast oncology research database. The NLI models show considerable variation in performance, both within and across registry fields. One model, ALBERT, outperforms the others (BART, RoBERTa, XLNet, and ELECTRA) on 22 out of 43 fields. A detailed error analysis reveals that incorrect inferences primarily arise through models’ misinterpretations of temporality--they interpret historical findings as current and vice versa--as well as confusion based on subtle terminology and abbreviation variants common in clinical notes. However, modern NLI methods show promise for increasing the efficiency of registry curation, even when used “out of the box” with no additional training.
