## Supplementary Table 3 for "Natural language inference for clinical registry curation"

model	finding_category_clean	len_sentences_group	n_pat	frac_greater
1	albert	age	(0.99]	829	0.74788902291918
2	albert	age	(99.1e+03]	5295	0.910103871576959
3	albert	age	(1e+03.1e+06]	1315	0.926235741444867
4	albert	ax_dissect_left	(0.99]	62	0.516129032258065
5	albert	ax_dissect_left	(99.1e+03]	1838	0.625680087051143
6	albert	ax_dissect_left	(1e+03.1e+06]	715	0.651748251748252
7	albert	ax_dissect_left_n	(0.99]	1	0
8	albert	ax_dissect_left_n	(99.1e+03]	201	0.303482587064677
9	albert	ax_dissect_left_n	(1e+03.1e+06]	159	0.264150943396226
10	albert	ax_dissect_right	(0.99]	59	0.694915254237288
11	albert	ax_dissect_right	(99.1e+03]	1750	0.635428571428571
12	albert	ax_dissect_right	(1e+03.1e+06]	720	0.626388888888889
13	albert	ax_dissect_right_n	(0.99]	3	0
14	albert	ax_dissect_right_n	(99.1e+03]	148	0.358108108108108
15	albert	ax_dissect_right_n	(1e+03.1e+06]	145	0.193103448275862
16	albert	er_left	(0.99]	43	0.0465116279069767
17	albert	er_left	(99.1e+03]	1628	0.276412776412776
18	albert	er_left	(1e+03.1e+06]	609	0.359605911330049
19	albert	er_right	(0.99]	46	0.0652173913043478
20	albert	er_right	(99.1e+03]	1552	0.260309278350515
21	albert	er_right	(1e+03.1e+06]	613	0.306688417618271
22	albert	fertility_rx	(0.99]	829	0.455971049457177
23	albert	fertility_rx	(99.1e+03]	5295	0.567705382436261
24	albert	fertility_rx	(1e+03.1e+06]	1315	0.493536121673004
25	albert	fhx_breast	(0.99]	829	0.548854041013269
26	albert	fhx_breast	(99.1e+03]	5295	0.639093484419264
27	albert	fhx_breast	(1e+03.1e+06]	1315	0.555893536121673
28	albert	fhx_ovar	(0.99]	829	0.329312424607961
29	albert	fhx_ovar	(99.1e+03]	5295	0.432105760151086
30	albert	fhx_ovar	(1e+03.1e+06]	1315	0.48212927756654
31	albert	genetics	(0.99]	829	0.749095295536791
32	albert	genetics	(99.1e+03]	5295	0.642492917847025
33	albert	genetics	(1e+03.1e+06]	1315	0.561216730038023
34	albert	grade_left	(0.99]	44	0.113636363636364
35	albert	grade_left	(99.1e+03]	1514	0.493394980184941
36	albert	grade_left	(1e+03.1e+06]	565	0.534513274336283
37	albert	grade_right	(0.99]	42	0.166666666666667
38	albert	grade_right	(99.1e+03]	1412	0.484419263456091
39	albert	grade_right	(1e+03.1e+06]	570	0.543859649122807
40	albert	gravida	(0.99]	829	0.429433051869723
41	albert	gravida	(99.1e+03]	5295	0.651558073654391
42	albert	gravida	(1e+03.1e+06]	1315	0.717110266159696
43	albert	her2_left	(0.99]	21	0.0952380952380952
44	albert	her2_left	(99.1e+03]	1164	0.298109965635739
45	albert	her2_left	(1e+03.1e+06]	523	0.334608030592734
46	albert	her2_right	(0.99]	18	0.111111111111111
47	albert	her2_right	(99.1e+03]	1115	0.254708520179372
48	albert	her2_right	(1e+03.1e+06]	545	0.284403669724771
49	albert	hormone_use	(0.99]	829	0.477683956574186
50	albert	hormone_use	(99.1e+03]	5295	0.661756373937677
51	albert	hormone_use	(1e+03.1e+06]	1315	0.622813688212928
52	albert	image_biop	(0.99]	829	0.540410132689988
53	albert	image_biop	(99.1e+03]	5295	0.699338999055713
54	albert	image_biop	(1e+03.1e+06]	1315	0.745247148288973
55	albert	lvi_left	(0.99]	29	0.0689655172413793
56	albert	lvi_left	(99.1e+03]	1178	0.528862478777589
57	albert	lvi_left	(1e+03.1e+06]	499	0.523046092184369
58	albert	lvi_right	(0.99]	24	0.166666666666667
59	albert	lvi_right	(99.1e+03]	1110	0.540540540540541
60	albert	lvi_right	(1e+03.1e+06]	493	0.543610547667343
61	albert	margins_left	(0.99]	43	0.186046511627907
62	albert	margins_left	(99.1e+03]	1368	0.502923976608187
63	albert	margins_left	(1e+03.1e+06]	482	0.514522821576763
64	albert	margins_right	(0.99]	41	0.121951219512195
65	albert	margins_right	(99.1e+03]	1285	0.525291828793774
66	albert	margins_right	(1e+03.1e+06]	460	0.526086956521739
67	albert	neo_adj	(0.99]	259	0.772200772200772
68	albert	neo_adj	(99.1e+03]	3738	0.963884430176565
69	albert	neo_adj	(1e+03.1e+06]	1188	0.851851851851852
70	albert	palpable_left	(0.99]	412	0.580097087378641
71	albert	palpable_left	(99.1e+03]	2934	0.668370824812543
72	albert	palpable_left	(1e+03.1e+06]	750	0.648
73	albert	palpable_right	(0.99]	423	0.546099290780142
74	albert	palpable_right	(99.1e+03]	2771	0.696860339227716
75	albert	palpable_right	(1e+03.1e+06]	761	0.641261498028909
76	albert	para	(0.99]	829	0.254523522316043
77	albert	para	(99.1e+03]	5295	0.211331444759207
78	albert	para	(1e+03.1e+06]	1315	0.220532319391635
79	albert	path_dx	(0.99]	829	0.226779252110977
80	albert	path_dx	(99.1e+03]	5295	0.638149197355996
81	albert	path_dx	(1e+03.1e+06]	1315	0.903422053231939
82	albert	personal_hx	(0.99]	829	0.302774427020507
83	albert	personal_hx	(99.1e+03]	5295	0.208876298394712
84	albert	personal_hx	(1e+03.1e+06]	1315	0.146007604562738
85	albert	pr_left	(0.99]	43	0
86	albert	pr_left	(99.1e+03]	1625	0.127384615384615
87	albert	pr_left	(1e+03.1e+06]	609	0.164203612479475
88	albert	pr_right	(0.99]	46	0
89	albert	pr_right	(99.1e+03]	1548	0.11046511627907
90	albert	pr_right	(1e+03.1e+06]	613	0.150081566068515
91	albert	prin_finding_left	(0.99]	427	0.31615925058548
92	albert	prin_finding_left	(99.1e+03]	3185	0.375824175824176
93	albert	prin_finding_left	(1e+03.1e+06]	826	0.357142857142857
94	albert	prin_finding_right	(0.99]	440	0.340909090909091
95	albert	prin_finding_right	(99.1e+03]	3020	0.380132450331126
96	albert	prin_finding_right	(1e+03.1e+06]	821	0.316686967113276
97	albert	prior_surg	(0.99]	829	0.231604342581423
98	albert	prior_surg	(99.1e+03]	5295	0.212842304060434
99	albert	prior_surg	(1e+03.1e+06]	1315	0.180988593155894
100	albert	reconst	(0.99]	797	0.779171894604768
101	albert	reconst	(99.1e+03]	5208	0.911098310291859
102	albert	reconst	(1e+03.1e+06]	1289	0.902249806051203
103	albert	site	(0.99]	829	0.887816646562123
104	albert	site	(99.1e+03]	5295	0.937865911237016
105	albert	site	(1e+03.1e+06]	1315	0.944486692015209
106	albert	sln_bx_left	(0.99]	61	0.737704918032787
107	albert	sln_bx_left	(99.1e+03]	1870	0.72192513368984
108	albert	sln_bx_left	(1e+03.1e+06]	715	0.759440559440559
109	albert	sln_bx_left_n	(0.99]	19	0.263157894736842
110	albert	sln_bx_left_n	(99.1e+03]	1260	0.501587301587302
111	albert	sln_bx_left_n	(1e+03.1e+06]	490	0.5
112	albert	sln_bx_right	(0.99]	61	0.688524590163934
113	albert	sln_bx_right	(99.1e+03]	1786	0.681410974244121
114	albert	sln_bx_right	(1e+03.1e+06]	729	0.716049382716049
115	albert	sln_bx_right_n	(0.99]	12	0.166666666666667
116	albert	sln_bx_right_n	(99.1e+03]	1220	0.495901639344262
117	albert	sln_bx_right_n	(1e+03.1e+06]	509	0.532416502946955
118	albert	smoking	(0.99]	829	0.530759951749095
119	albert	smoking	(99.1e+03]	5295	0.826062322946176
120	albert	smoking	(1e+03.1e+06]	1315	0.857794676806084
121	albert	status	(0.99]	829	0.337756332931242
122	albert	status	(99.1e+03]	5295	0.427762039660057
123	albert	status	(1e+03.1e+06]	1315	0.460076045627376
124	albert	surgery_type_left	(0.99]	829	0.243667068757539
125	albert	surgery_type_left	(99.1e+03]	5295	0.386402266288952
126	albert	surgery_type_left	(1e+03.1e+06]	1315	0.407604562737643
127	albert	surgery_type_right	(0.99]	829	0.223160434258142
128	albert	surgery_type_right	(99.1e+03]	5295	0.3561850802644
129	albert	surgery_type_right	(1e+03.1e+06]	1315	0.403041825095057
130	bart	age	(0.99]	829	0.757539203860072
131	bart	age	(99.1e+03]	5295	0.908026440037771
132	bart	age	(1e+03.1e+06]	1315	0.895057034220532
133	bart	ax_dissect_left	(0.99]	62	0.032258064516129
134	bart	ax_dissect_left	(99.1e+03]	1838	0.170837867247008
135	bart	ax_dissect_left	(1e+03.1e+06]	715	0.302097902097902
136	bart	ax_dissect_left_n	(0.99]	1	1
137	bart	ax_dissect_left_n	(99.1e+03]	201	0.27363184079602
138	bart	ax_dissect_left_n	(1e+03.1e+06]	159	0.408805031446541
139	bart	ax_dissect_right	(0.99]	59	0.0508474576271186
140	bart	ax_dissect_right	(99.1e+03]	1750	0.174857142857143
141	bart	ax_dissect_right	(1e+03.1e+06]	720	0.301388888888889
142	bart	ax_dissect_right_n	(0.99]	3	0.666666666666667
143	bart	ax_dissect_right_n	(99.1e+03]	148	0.317567567567568
144	bart	ax_dissect_right_n	(1e+03.1e+06]	145	0.379310344827586
145	bart	er_left	(0.99]	43	0.0697674418604651
146	bart	er_left	(99.1e+03]	1628	0.226658476658477
147	bart	er_left	(1e+03.1e+06]	609	0.293924466338259
148	bart	er_right	(0.99]	46	0.0869565217391304
149	bart	er_right	(99.1e+03]	1552	0.185567010309278
150	bart	er_right	(1e+03.1e+06]	613	0.213703099510604
151	bart	fertility_rx	(0.99]	829	0.375150784077201
152	bart	fertility_rx	(99.1e+03]	5295	0.555429650613787
153	bart	fertility_rx	(1e+03.1e+06]	1315	0.56425855513308
154	bart	fhx_breast	(0.99]	829	0.628468033775633
155	bart	fhx_breast	(99.1e+03]	5295	0.707648725212465
156	bart	fhx_breast	(1e+03.1e+06]	1315	0.60532319391635
157	bart	fhx_ovar	(0.99]	829	0.294330518697226
158	bart	fhx_ovar	(99.1e+03]	5295	0.352974504249292
159	bart	fhx_ovar	(1e+03.1e+06]	1315	0.352851711026616
160	bart	genetics	(0.99]	829	0.463208685162847
161	bart	genetics	(99.1e+03]	5295	0.678942398489141
162	bart	genetics	(1e+03.1e+06]	1315	0.638022813688213
163	bart	grade_left	(0.99]	44	0.181818181818182
164	bart	grade_left	(99.1e+03]	1514	0.55217965653897
165	bart	grade_left	(1e+03.1e+06]	565	0.607079646017699
166	bart	grade_right	(0.99]	42	0.19047619047619
167	bart	grade_right	(99.1e+03]	1412	0.502124645892351
168	bart	grade_right	(1e+03.1e+06]	570	0.53859649122807
169	bart	gravida	(0.99]	829	0.316043425814234
170	bart	gravida	(99.1e+03]	5295	0.61038715769594
171	bart	gravida	(1e+03.1e+06]	1315	0.729277566539924
172	bart	her2_left	(0.99]	21	0.0476190476190476
173	bart	her2_left	(99.1e+03]	1164	0.169243986254296
174	bart	her2_left	(1e+03.1e+06]	523	0.162523900573614
175	bart	her2_right	(0.99]	18	0.0555555555555556
176	bart	her2_right	(99.1e+03]	1115	0.142600896860987
177	bart	her2_right	(1e+03.1e+06]	545	0.141284403669725
178	bart	hormone_use	(0.99]	829	0.519903498190591
179	bart	hormone_use	(99.1e+03]	5295	0.613031161473088
180	bart	hormone_use	(1e+03.1e+06]	1315	0.574904942965779
181	bart	image_biop	(0.99]	829	0.158021712907117
182	bart	image_biop	(99.1e+03]	5295	0.456657223796034
183	bart	image_biop	(1e+03.1e+06]	1315	0.701140684410646
184	bart	lvi_left	(0.99]	29	0.103448275862069
185	bart	lvi_left	(99.1e+03]	1178	0.306451612903226
186	bart	lvi_left	(1e+03.1e+06]	499	0.42685370741483
187	bart	lvi_right	(0.99]	24	0
188	bart	lvi_right	(99.1e+03]	1110	0.268468468468468
189	bart	lvi_right	(1e+03.1e+06]	493	0.407707910750507
190	bart	margins_left	(0.99]	43	0.186046511627907
191	bart	margins_left	(99.1e+03]	1368	0.539473684210526
192	bart	margins_left	(1e+03.1e+06]	482	0.609958506224066
193	bart	margins_right	(0.99]	41	0.0731707317073171
194	bart	margins_right	(99.1e+03]	1285	0.52295719844358
195	bart	margins_right	(1e+03.1e+06]	460	0.534782608695652
196	bart	neo_adj	(0.99]	259	0.193050193050193
197	bart	neo_adj	(99.1e+03]	3738	0.728196896736223
198	bart	neo_adj	(1e+03.1e+06]	1188	0.875420875420875
199	bart	palpable_left	(0.99]	412	0.616504854368932
200	bart	palpable_left	(99.1e+03]	2934	0.742331288343558
201	bart	palpable_left	(1e+03.1e+06]	750	0.638666666666667
202	bart	palpable_right	(0.99]	423	0.583924349881797
203	bart	palpable_right	(99.1e+03]	2771	0.736557199566943
204	bart	palpable_right	(1e+03.1e+06]	761	0.630749014454665
205	bart	para	(0.99]	829	0.423401688781665
206	bart	para	(99.1e+03]	5295	0.608876298394712
207	bart	para	(1e+03.1e+06]	1315	0.633460076045627
208	bart	path_dx	(0.99]	829	0.326899879372738
209	bart	path_dx	(99.1e+03]	5295	0.688385269121813
210	bart	path_dx	(1e+03.1e+06]	1315	0.904942965779468
211	bart	personal_hx	(0.99]	829	0.300361881785283
212	bart	personal_hx	(99.1e+03]	5295	0.198300283286119
213	bart	personal_hx	(1e+03.1e+06]	1315	0.171863117870722
214	bart	pr_left	(0.99]	43	0
215	bart	pr_left	(99.1e+03]	1625	0.0763076923076923
216	bart	pr_left	(1e+03.1e+06]	609	0.0952380952380952
217	bart	pr_right	(0.99]	46	0.0217391304347826
218	bart	pr_right	(99.1e+03]	1548	0.0626614987080103
219	bart	pr_right	(1e+03.1e+06]	613	0.066884176182708
220	bart	prin_finding_left	(0.99]	427	0.517564402810304
221	bart	prin_finding_left	(99.1e+03]	3185	0.54756671899529
222	bart	prin_finding_left	(1e+03.1e+06]	826	0.480629539951574
223	bart	prin_finding_right	(0.99]	440	0.477272727272727
224	bart	prin_finding_right	(99.1e+03]	3020	0.541721854304636
225	bart	prin_finding_right	(1e+03.1e+06]	821	0.448233861144945
226	bart	prior_surg	(0.99]	829	0.25211097708082
227	bart	prior_surg	(99.1e+03]	5295	0.232105760151086
228	bart	prior_surg	(1e+03.1e+06]	1315	0.184790874524715
229	bart	reconst	(0.99]	797	0.608531994981179
230	bart	reconst	(99.1e+03]	5208	0.815092165898618
231	bart	reconst	(1e+03.1e+06]	1289	0.812257564003103
232	bart	site	(0.99]	829	0.85524728588661
233	bart	site	(99.1e+03]	5295	0.931633616619452
234	bart	site	(1e+03.1e+06]	1315	0.924714828897338
235	bart	sln_bx_left	(0.99]	61	0.245901639344262
236	bart	sln_bx_left	(99.1e+03]	1870	0.667914438502674
237	bart	sln_bx_left	(1e+03.1e+06]	715	0.707692307692308
238	bart	sln_bx_left_n	(0.99]	19	0.105263157894737
239	bart	sln_bx_left_n	(99.1e+03]	1260	0.361904761904762
240	bart	sln_bx_left_n	(1e+03.1e+06]	490	0.446938775510204
241	bart	sln_bx_right	(0.99]	61	0.147540983606557
242	bart	sln_bx_right	(99.1e+03]	1786	0.671892497200448
243	bart	sln_bx_right	(1e+03.1e+06]	729	0.755829903978052
244	bart	sln_bx_right_n	(0.99]	12	0
245	bart	sln_bx_right_n	(99.1e+03]	1220	0.375409836065574
246	bart	sln_bx_right_n	(1e+03.1e+06]	509	0.475442043222004
247	bart	smoking	(0.99]	829	0.481302774427021
248	bart	smoking	(99.1e+03]	5295	0.797167138810198
249	bart	smoking	(1e+03.1e+06]	1315	0.84638783269962
250	bart	status	(0.99]	829	0.243667068757539
251	bart	status	(99.1e+03]	5295	0.349952785646837
252	bart	status	(1e+03.1e+06]	1315	0.225855513307985
253	bart	surgery_type_left	(0.99]	829	0.12183353437877
254	bart	surgery_type_left	(99.1e+03]	5295	0.369782813975449
255	bart	surgery_type_left	(1e+03.1e+06]	1315	0.479087452471483
256	bart	surgery_type_right	(0.99]	829	0.133896260554885
257	bart	surgery_type_right	(99.1e+03]	5295	0.338810198300283
258	bart	surgery_type_right	(1e+03.1e+06]	1315	0.450190114068441
259	electra	age	(0.99]	829	0.785283474065139
260	electra	age	(99.1e+03]	5295	0.960906515580737
261	electra	age	(1e+03.1e+06]	1315	0.96425855513308
262	electra	ax_dissect_left	(0.99]	62	0
263	electra	ax_dissect_left	(99.1e+03]	1838	0
264	electra	ax_dissect_left	(1e+03.1e+06]	715	0
265	electra	ax_dissect_left_n	(0.99]	1	0
266	electra	ax_dissect_left_n	(99.1e+03]	201	0.18407960199005
267	electra	ax_dissect_left_n	(1e+03.1e+06]	159	0.176100628930818
268	electra	ax_dissect_right	(0.99]	59	0
269	electra	ax_dissect_right	(99.1e+03]	1750	0
270	electra	ax_dissect_right	(1e+03.1e+06]	720	0
271	electra	ax_dissect_right_n	(0.99]	3	0
272	electra	ax_dissect_right_n	(99.1e+03]	148	0.195945945945946
273	electra	ax_dissect_right_n	(1e+03.1e+06]	145	0.255172413793103
274	electra	er_left	(0.99]	43	0.0697674418604651
275	electra	er_left	(99.1e+03]	1628	0.0251842751842752
276	electra	er_left	(1e+03.1e+06]	609	0.0311986863711002
277	electra	er_right	(0.99]	46	0
278	electra	er_right	(99.1e+03]	1552	0.0277061855670103
279	electra	er_right	(1e+03.1e+06]	613	0.0358890701468189
280	electra	fertility_rx	(0.99]	829	0.255729794933655
281	electra	fertility_rx	(99.1e+03]	5295	0.367327667610954
282	electra	fertility_rx	(1e+03.1e+06]	1315	0.320152091254753
283	electra	fhx_breast	(0.99]	829	0.516284680337756
284	electra	fhx_breast	(99.1e+03]	5295	0.615486307837583
285	electra	fhx_breast	(1e+03.1e+06]	1315	0.571863117870722
286	electra	fhx_ovar	(0.99]	829	0.164053075995175
287	electra	fhx_ovar	(99.1e+03]	5295	0.237582625118036
288	electra	fhx_ovar	(1e+03.1e+06]	1315	0.278326996197719
289	electra	genetics	(0.99]	829	0.86248492159228
290	electra	genetics	(99.1e+03]	5295	0.704627006610009
291	electra	genetics	(1e+03.1e+06]	1315	0.602281368821293
292	electra	grade_left	(0.99]	44	0.204545454545455
293	electra	grade_left	(99.1e+03]	1514	0.40554821664465
294	electra	grade_left	(1e+03.1e+06]	565	0.497345132743363
295	electra	grade_right	(0.99]	42	0.214285714285714
296	electra	grade_right	(99.1e+03]	1412	0.402974504249292
297	electra	grade_right	(1e+03.1e+06]	570	0.507017543859649
298	electra	gravida	(0.99]	829	0.454764776839566
299	electra	gravida	(99.1e+03]	5295	0.583947119924457
300	electra	gravida	(1e+03.1e+06]	1315	0.537642585551331
301	electra	her2_left	(0.99]	21	0.0476190476190476
302	electra	her2_left	(99.1e+03]	1164	0.0412371134020619
303	electra	her2_left	(1e+03.1e+06]	523	0.0439770554493308
304	electra	her2_right	(0.99]	18	0
305	electra	her2_right	(99.1e+03]	1115	0.0412556053811659
306	electra	her2_right	(1e+03.1e+06]	545	0.0477064220183486
307	electra	hormone_use	(0.99]	829	0.536791314837153
308	electra	hormone_use	(99.1e+03]	5295	0.614164305949009
309	electra	hormone_use	(1e+03.1e+06]	1315	0.573384030418251
310	electra	image_biop	(0.99]	829	0.593486127864898
311	electra	image_biop	(99.1e+03]	5295	0.681964117091596
312	electra	image_biop	(1e+03.1e+06]	1315	0.700380228136882
313	electra	lvi_left	(0.99]	29	0.172413793103448
314	electra	lvi_left	(99.1e+03]	1178	0.455008488964346
315	electra	lvi_left	(1e+03.1e+06]	499	0.478957915831663
316	electra	lvi_right	(0.99]	24	0.25
317	electra	lvi_right	(99.1e+03]	1110	0.442342342342342
318	electra	lvi_right	(1e+03.1e+06]	493	0.478701825557809
319	electra	margins_left	(0.99]	43	0.255813953488372
320	electra	margins_left	(99.1e+03]	1368	0.554824561403509
321	electra	margins_left	(1e+03.1e+06]	482	0.587136929460581
322	electra	margins_right	(0.99]	41	0.292682926829268
323	electra	margins_right	(99.1e+03]	1285	0.535408560311284
324	electra	margins_right	(1e+03.1e+06]	460	0.558695652173913
325	electra	neo_adj	(0.99]	259	0.154440154440154
326	electra	neo_adj	(99.1e+03]	3738	0.330390583199572
327	electra	neo_adj	(1e+03.1e+06]	1188	0.543771043771044
328	electra	palpable_left	(0.99]	412	0.531553398058252
329	electra	palpable_left	(99.1e+03]	2934	0.682344921608725
330	electra	palpable_left	(1e+03.1e+06]	750	0.66
331	electra	palpable_right	(0.99]	423	0.59338061465721
332	electra	palpable_right	(99.1e+03]	2771	0.713460844460484
333	electra	palpable_right	(1e+03.1e+06]	761	0.684625492772667
334	electra	para	(0.99]	829	0.354644149577805
335	electra	para	(99.1e+03]	5295	0.440037771482531
336	electra	para	(1e+03.1e+06]	1315	0.412927756653992
337	electra	path_dx	(0.99]	829	0.548854041013269
338	electra	path_dx	(99.1e+03]	5295	0.770915958451369
339	electra	path_dx	(1e+03.1e+06]	1315	0.93384030418251
340	electra	personal_hx	(0.99]	829	0.207478890229192
341	electra	personal_hx	(99.1e+03]	5295	0.126345609065156
342	electra	personal_hx	(1e+03.1e+06]	1315	0.102661596958175
343	electra	pr_left	(0.99]	43	0.0232558139534884
344	electra	pr_left	(99.1e+03]	1625	0.0129230769230769
345	electra	pr_left	(1e+03.1e+06]	609	0.0114942528735632
346	electra	pr_right	(0.99]	46	0
347	electra	pr_right	(99.1e+03]	1548	0.00904392764857881
348	electra	pr_right	(1e+03.1e+06]	613	0.0179445350734095
349	electra	prin_finding_left	(0.99]	427	0.0702576112412178
350	electra	prin_finding_left	(99.1e+03]	3185	0.080690737833595
351	electra	prin_finding_left	(1e+03.1e+06]	826	0.049636803874092
352	electra	prin_finding_right	(0.99]	440	0.1
353	electra	prin_finding_right	(99.1e+03]	3020	0.080794701986755
354	electra	prin_finding_right	(1e+03.1e+06]	821	0.0426309378806334
355	electra	prior_surg	(0.99]	829	0.32086851628468
356	electra	prior_surg	(99.1e+03]	5295	0.271954674220963
357	electra	prior_surg	(1e+03.1e+06]	1315	0.20532319391635
358	electra	reconst	(0.99]	797	0.535759096612296
359	electra	reconst	(99.1e+03]	5208	0.615591397849462
360	electra	reconst	(1e+03.1e+06]	1289	0.74010861132661
361	electra	site	(0.99]	829	0.806996381182147
362	electra	site	(99.1e+03]	5295	0.924268177525968
363	electra	site	(1e+03.1e+06]	1315	0.926235741444867
364	electra	sln_bx_left	(0.99]	61	0
365	electra	sln_bx_left	(99.1e+03]	1870	0
366	electra	sln_bx_left	(1e+03.1e+06]	715	0
367	electra	sln_bx_left_n	(0.99]	19	0.210526315789474
368	electra	sln_bx_left_n	(99.1e+03]	1260	0.287301587301587
369	electra	sln_bx_left_n	(1e+03.1e+06]	490	0.304081632653061
370	electra	sln_bx_right	(0.99]	61	0
371	electra	sln_bx_right	(99.1e+03]	1786	0
372	electra	sln_bx_right	(1e+03.1e+06]	729	0
373	electra	sln_bx_right_n	(0.99]	12	0.0833333333333333
374	electra	sln_bx_right_n	(99.1e+03]	1220	0.274590163934426
375	electra	sln_bx_right_n	(1e+03.1e+06]	509	0.318271119842829
376	electra	smoking	(0.99]	829	0.408926417370326
377	electra	smoking	(99.1e+03]	5295	0.588668555240793
378	electra	smoking	(1e+03.1e+06]	1315	0.590114068441065
379	electra	status	(0.99]	829	0.414957780458384
380	electra	status	(99.1e+03]	5295	0.342776203966006
381	electra	status	(1e+03.1e+06]	1315	0.314068441064639
382	electra	surgery_type_left	(0.99]	829	0.138721351025332
383	electra	surgery_type_left	(99.1e+03]	5295	0.353918791312559
384	electra	surgery_type_left	(1e+03.1e+06]	1315	0.428897338403042
385	electra	surgery_type_right	(0.99]	829	0.118214716525935
386	electra	surgery_type_right	(99.1e+03]	5295	0.330689329556185
387	electra	surgery_type_right	(1e+03.1e+06]	1315	0.443346007604563
388	roberta	age	(0.99]	829	0.769601930036188
389	roberta	age	(99.1e+03]	5295	0.965250236071766
390	roberta	age	(1e+03.1e+06]	1315	0.966539923954373
391	roberta	ax_dissect_left	(0.99]	62	0.241935483870968
392	roberta	ax_dissect_left	(99.1e+03]	1838	0.484766050054407
393	roberta	ax_dissect_left	(1e+03.1e+06]	715	0.613986013986014
394	roberta	ax_dissect_left_n	(0.99]	1	0
395	roberta	ax_dissect_left_n	(99.1e+03]	201	0.134328358208955
396	roberta	ax_dissect_left_n	(1e+03.1e+06]	159	0.257861635220126
397	roberta	ax_dissect_right	(0.99]	59	0.288135593220339
398	roberta	ax_dissect_right	(99.1e+03]	1750	0.526857142857143
399	roberta	ax_dissect_right	(1e+03.1e+06]	720	0.591666666666667
400	roberta	ax_dissect_right_n	(0.99]	3	0
401	roberta	ax_dissect_right_n	(99.1e+03]	148	0.135135135135135
402	roberta	ax_dissect_right_n	(1e+03.1e+06]	145	0.2
403	roberta	er_left	(0.99]	43	0.0465116279069767
404	roberta	er_left	(99.1e+03]	1628	0.102579852579853
405	roberta	er_left	(1e+03.1e+06]	609	0.15927750410509
406	roberta	er_right	(0.99]	46	0.0869565217391304
407	roberta	er_right	(99.1e+03]	1552	0.10889175257732
408	roberta	er_right	(1e+03.1e+06]	613	0.128874388254486
409	roberta	fertility_rx	(0.99]	829	0.176115802171291
410	roberta	fertility_rx	(99.1e+03]	5295	0.2438149197356
411	roberta	fertility_rx	(1e+03.1e+06]	1315	0.228136882129278
412	roberta	fhx_breast	(0.99]	829	0.588661037394451
413	roberta	fhx_breast	(99.1e+03]	5295	0.664778092540132
414	roberta	fhx_breast	(1e+03.1e+06]	1315	0.580228136882129
415	roberta	fhx_ovar	(0.99]	829	0.21351025331725
416	roberta	fhx_ovar	(99.1e+03]	5295	0.265533522190746
417	roberta	fhx_ovar	(1e+03.1e+06]	1315	0.270722433460076
418	roberta	genetics	(0.99]	829	0.703256936067551
419	roberta	genetics	(99.1e+03]	5295	0.707082152974504
420	roberta	genetics	(1e+03.1e+06]	1315	0.621292775665399
421	roberta	grade_left	(0.99]	44	0.227272727272727
422	roberta	grade_left	(99.1e+03]	1514	0.538309114927345
423	roberta	grade_left	(1e+03.1e+06]	565	0.656637168141593
424	roberta	grade_right	(0.99]	42	0.19047619047619
425	roberta	grade_right	(99.1e+03]	1412	0.505665722379603
426	roberta	grade_right	(1e+03.1e+06]	570	0.624561403508772
427	roberta	gravida	(0.99]	829	0.23642943305187
428	roberta	gravida	(99.1e+03]	5295	0.45533522190746
429	roberta	gravida	(1e+03.1e+06]	1315	0.539923954372624
430	roberta	her2_left	(0.99]	21	0.0476190476190476
431	roberta	her2_left	(99.1e+03]	1164	0.25085910652921
432	roberta	her2_left	(1e+03.1e+06]	523	0.248565965583174
433	roberta	her2_right	(0.99]	18	0
434	roberta	her2_right	(99.1e+03]	1115	0.235874439461883
435	roberta	her2_right	(1e+03.1e+06]	545	0.264220183486239
436	roberta	hormone_use	(0.99]	829	0.287092882991556
437	roberta	hormone_use	(99.1e+03]	5295	0.454579792256846
438	roberta	hormone_use	(1e+03.1e+06]	1315	0.52851711026616
439	roberta	image_biop	(0.99]	829	0.060313630880579
440	roberta	image_biop	(99.1e+03]	5295	0.147686496694995
441	roberta	image_biop	(1e+03.1e+06]	1315	0.320912547528517
442	roberta	lvi_left	(0.99]	29	0.241379310344828
443	roberta	lvi_left	(99.1e+03]	1178	0.432088285229202
444	roberta	lvi_left	(1e+03.1e+06]	499	0.49498997995992
445	roberta	lvi_right	(0.99]	24	0.125
446	roberta	lvi_right	(99.1e+03]	1110	0.458558558558559
447	roberta	lvi_right	(1e+03.1e+06]	493	0.472616632860041
448	roberta	margins_left	(0.99]	43	0.162790697674419
449	roberta	margins_left	(99.1e+03]	1368	0.465643274853801
450	roberta	margins_left	(1e+03.1e+06]	482	0.402489626556017
451	roberta	margins_right	(0.99]	41	0.195121951219512
452	roberta	margins_right	(99.1e+03]	1285	0.424902723735409
453	roberta	margins_right	(1e+03.1e+06]	460	0.389130434782609
454	roberta	neo_adj	(0.99]	259	0.146718146718147
455	roberta	neo_adj	(99.1e+03]	3738	0.625200642054575
456	roberta	neo_adj	(1e+03.1e+06]	1188	0.808080808080808
457	roberta	palpable_left	(0.99]	412	0.694174757281553
458	roberta	palpable_left	(99.1e+03]	2934	0.770279481935924
459	roberta	palpable_left	(1e+03.1e+06]	750	0.618666666666667
460	roberta	palpable_right	(0.99]	423	0.697399527186761
461	roberta	palpable_right	(99.1e+03]	2771	0.793215445687477
462	roberta	palpable_right	(1e+03.1e+06]	761	0.639947437582129
463	roberta	para	(0.99]	829	0.193003618817853
464	roberta	para	(99.1e+03]	5295	0.481586402266289
465	roberta	para	(1e+03.1e+06]	1315	0.562737642585551
466	roberta	path_dx	(0.99]	829	0.342581423401689
467	roberta	path_dx	(99.1e+03]	5295	0.675542965061379
468	roberta	path_dx	(1e+03.1e+06]	1315	0.863117870722434
469	roberta	personal_hx	(0.99]	829	0.32810615199035
470	roberta	personal_hx	(99.1e+03]	5295	0.206232294617564
471	roberta	personal_hx	(1e+03.1e+06]	1315	0.132319391634981
472	roberta	pr_left	(0.99]	43	0
473	roberta	pr_left	(99.1e+03]	1625	0.0233846153846154
474	roberta	pr_left	(1e+03.1e+06]	609	0.0279146141215107
475	roberta	pr_right	(0.99]	46	0.0217391304347826
476	roberta	pr_right	(99.1e+03]	1548	0.0303617571059432
477	roberta	pr_right	(1e+03.1e+06]	613	0.0163132137030995
478	roberta	prin_finding_left	(0.99]	427	0.524590163934426
479	roberta	prin_finding_left	(99.1e+03]	3185	0.557927786499215
480	roberta	prin_finding_left	(1e+03.1e+06]	826	0.51452784503632
481	roberta	prin_finding_right	(0.99]	440	0.509090909090909
482	roberta	prin_finding_right	(99.1e+03]	3020	0.572185430463576
483	roberta	prin_finding_right	(1e+03.1e+06]	821	0.517661388550548
484	roberta	prior_surg	(0.99]	829	0.238841978287093
485	roberta	prior_surg	(99.1e+03]	5295	0.213975448536355
486	roberta	prior_surg	(1e+03.1e+06]	1315	0.184790874524715
487	roberta	reconst	(0.99]	797	0.652446675031368
488	roberta	reconst	(99.1e+03]	5208	0.850806451612903
489	roberta	reconst	(1e+03.1e+06]	1289	0.846392552366175
490	roberta	site	(0.99]	829	0.898673100120627
491	roberta	site	(99.1e+03]	5295	0.938810198300283
492	roberta	site	(1e+03.1e+06]	1315	0.957414448669202
493	roberta	sln_bx_left	(0.99]	61	0.327868852459016
494	roberta	sln_bx_left	(99.1e+03]	1870	0.722994652406417
495	roberta	sln_bx_left	(1e+03.1e+06]	715	0.787412587412587
496	roberta	sln_bx_left_n	(0.99]	19	0
497	roberta	sln_bx_left_n	(99.1e+03]	1260	0.324603174603175
498	roberta	sln_bx_left_n	(1e+03.1e+06]	490	0.404081632653061
499	roberta	sln_bx_right	(0.99]	61	0.311475409836066
500	roberta	sln_bx_right	(99.1e+03]	1786	0.743561030235162
501	roberta	sln_bx_right	(1e+03.1e+06]	729	0.791495198902606
502	roberta	sln_bx_right_n	(0.99]	12	0
503	roberta	sln_bx_right_n	(99.1e+03]	1220	0.297540983606557
504	roberta	sln_bx_right_n	(1e+03.1e+06]	509	0.37328094302554
505	roberta	smoking	(0.99]	829	0.359469240048251
506	roberta	smoking	(99.1e+03]	5295	0.517469310670444
507	roberta	smoking	(1e+03.1e+06]	1315	0.504942965779468
508	roberta	status	(0.99]	829	0.170084439083233
509	roberta	status	(99.1e+03]	5295	0.558451369216242
510	roberta	status	(1e+03.1e+06]	1315	0.572623574144487
511	roberta	surgery_type_left	(0.99]	829	0.125452352231604
512	roberta	surgery_type_left	(99.1e+03]	5295	0.363172804532578
513	roberta	surgery_type_left	(1e+03.1e+06]	1315	0.479847908745247
514	roberta	surgery_type_right	(0.99]	829	0.147165259348613
515	roberta	surgery_type_right	(99.1e+03]	5295	0.346742209631728
516	roberta	surgery_type_right	(1e+03.1e+06]	1315	0.466920152091255
517	xlnet	age	(0.99]	829	0.744270205066345
518	xlnet	age	(99.1e+03]	5295	0.955807365439094
519	xlnet	age	(1e+03.1e+06]	1315	0.96958174904943
520	xlnet	ax_dissect_left	(0.99]	62	0.0806451612903226
521	xlnet	ax_dissect_left	(99.1e+03]	1838	0.275843307943417
522	xlnet	ax_dissect_left	(1e+03.1e+06]	715	0.434965034965035
523	xlnet	ax_dissect_left_n	(0.99]	1	0
524	xlnet	ax_dissect_left_n	(99.1e+03]	201	0.169154228855721
525	xlnet	ax_dissect_left_n	(1e+03.1e+06]	159	0.238993710691824
526	xlnet	ax_dissect_right	(0.99]	59	0.0847457627118644
527	xlnet	ax_dissect_right	(99.1e+03]	1750	0.306857142857143
528	xlnet	ax_dissect_right	(1e+03.1e+06]	720	0.468055555555556
529	xlnet	ax_dissect_right_n	(0.99]	3	0.666666666666667
530	xlnet	ax_dissect_right_n	(99.1e+03]	148	0.141891891891892
531	xlnet	ax_dissect_right_n	(1e+03.1e+06]	145	0.186206896551724
532	xlnet	er_left	(0.99]	43	0.116279069767442
533	xlnet	er_left	(99.1e+03]	1628	0.164619164619165
534	xlnet	er_left	(1e+03.1e+06]	609	0.246305418719212
535	xlnet	er_right	(0.99]	46	0.152173913043478
536	xlnet	er_right	(99.1e+03]	1552	0.188788659793814
537	xlnet	er_right	(1e+03.1e+06]	613	0.233278955954323
538	xlnet	fertility_rx	(0.99]	829	0.21351025331725
539	xlnet	fertility_rx	(99.1e+03]	5295	0.258168083097262
540	xlnet	fertility_rx	(1e+03.1e+06]	1315	0.274524714828897
541	xlnet	fhx_breast	(0.99]	829	0.647768395657419
542	xlnet	fhx_breast	(99.1e+03]	5295	0.691029272898961
543	xlnet	fhx_breast	(1e+03.1e+06]	1315	0.566539923954373
544	xlnet	fhx_ovar	(0.99]	829	0.341375150784077
545	xlnet	fhx_ovar	(99.1e+03]	5295	0.347686496694995
546	xlnet	fhx_ovar	(1e+03.1e+06]	1315	0.294296577946768
547	xlnet	genetics	(0.99]	829	0.470446320868516
548	xlnet	genetics	(99.1e+03]	5295	0.610764872521246
549	xlnet	genetics	(1e+03.1e+06]	1315	0.627376425855513
550	xlnet	grade_left	(0.99]	44	0.227272727272727
551	xlnet	grade_left	(99.1e+03]	1514	0.394980184940555
552	xlnet	grade_left	(1e+03.1e+06]	565	0.548672566371681
553	xlnet	grade_right	(0.99]	42	0.261904761904762
554	xlnet	grade_right	(99.1e+03]	1412	0.320113314447592
555	xlnet	grade_right	(1e+03.1e+06]	570	0.410526315789474
556	xlnet	gravida	(0.99]	829	0.510253317249698
557	xlnet	gravida	(99.1e+03]	5295	0.712370160528801
558	xlnet	gravida	(1e+03.1e+06]	1315	0.60532319391635
559	xlnet	her2_left	(0.99]	21	0.0952380952380952
560	xlnet	her2_left	(99.1e+03]	1164	0.11426116838488
561	xlnet	her2_left	(1e+03.1e+06]	523	0.1434034416826
562	xlnet	her2_right	(0.99]	18	0
563	xlnet	her2_right	(99.1e+03]	1115	0.117488789237668
564	xlnet	her2_right	(1e+03.1e+06]	545	0.132110091743119
565	xlnet	hormone_use	(0.99]	829	0.420989143546442
566	xlnet	hormone_use	(99.1e+03]	5295	0.569405099150142
567	xlnet	hormone_use	(1e+03.1e+06]	1315	0.549049429657795
568	xlnet	image_biop	(0.99]	829	0.0361881785283474
569	xlnet	image_biop	(99.1e+03]	5295	0.0944287063267233
570	xlnet	image_biop	(1e+03.1e+06]	1315	0.252471482889734
571	xlnet	lvi_left	(0.99]	29	0.241379310344828
572	xlnet	lvi_left	(99.1e+03]	1178	0.512733446519525
573	xlnet	lvi_left	(1e+03.1e+06]	499	0.533066132264529
574	xlnet	lvi_right	(0.99]	24	0.166666666666667
575	xlnet	lvi_right	(99.1e+03]	1110	0.474774774774775
576	xlnet	lvi_right	(1e+03.1e+06]	493	0.529411764705882
577	xlnet	margins_left	(0.99]	43	0.0930232558139535
578	xlnet	margins_left	(99.1e+03]	1368	0.236842105263158
579	xlnet	margins_left	(1e+03.1e+06]	482	0.201244813278008
580	xlnet	margins_right	(0.99]	41	0.121951219512195
581	xlnet	margins_right	(99.1e+03]	1285	0.214785992217899
582	xlnet	margins_right	(1e+03.1e+06]	460	0.202173913043478
583	xlnet	neo_adj	(0.99]	259	0.347490347490348
584	xlnet	neo_adj	(99.1e+03]	3738	0.84617442482611
585	xlnet	neo_adj	(1e+03.1e+06]	1188	0.887205387205387
586	xlnet	palpable_left	(0.99]	412	0.594660194174757
587	xlnet	palpable_left	(99.1e+03]	2934	0.604294478527607
588	xlnet	palpable_left	(1e+03.1e+06]	750	0.613333333333333
589	xlnet	palpable_right	(0.99]	423	0.498817966903073
590	xlnet	palpable_right	(99.1e+03]	2771	0.563334536268495
591	xlnet	palpable_right	(1e+03.1e+06]	761	0.591327201051248
592	xlnet	para	(0.99]	829	0.434258142340169
593	xlnet	para	(99.1e+03]	5295	0.561473087818697
594	xlnet	para	(1e+03.1e+06]	1315	0.511026615969582
595	xlnet	path_dx	(0.99]	829	0.667068757539204
596	xlnet	path_dx	(99.1e+03]	5295	0.694428706326723
597	xlnet	path_dx	(1e+03.1e+06]	1315	0.69277566539924
598	xlnet	personal_hx	(0.99]	829	0.284680337756333
599	xlnet	personal_hx	(99.1e+03]	5295	0.186024551463645
600	xlnet	personal_hx	(1e+03.1e+06]	1315	0.160456273764259
601	xlnet	pr_left	(0.99]	43	0.0465116279069767
602	xlnet	pr_left	(99.1e+03]	1625	0.0824615384615385
603	xlnet	pr_left	(1e+03.1e+06]	609	0.124794745484401
604	xlnet	pr_right	(0.99]	46	0.0869565217391304
605	xlnet	pr_right	(99.1e+03]	1548	0.0949612403100775
606	xlnet	pr_right	(1e+03.1e+06]	613	0.120717781402936
607	xlnet	prin_finding_left	(0.99]	427	0.332552693208431
608	xlnet	prin_finding_left	(99.1e+03]	3185	0.350392464678179
609	xlnet	prin_finding_left	(1e+03.1e+06]	826	0.301452784503632
610	xlnet	prin_finding_right	(0.99]	440	0.390909090909091
611	xlnet	prin_finding_right	(99.1e+03]	3020	0.36158940397351
612	xlnet	prin_finding_right	(1e+03.1e+06]	821	0.277710109622412
613	xlnet	prior_surg	(0.99]	829	0.288299155609168
614	xlnet	prior_surg	(99.1e+03]	5295	0.229650613786591
615	xlnet	prior_surg	(1e+03.1e+06]	1315	0.181749049429658
616	xlnet	reconst	(0.99]	797	0.843161856963614
617	xlnet	reconst	(99.1e+03]	5208	0.881912442396313
618	xlnet	reconst	(1e+03.1e+06]	1289	0.86733902249806
619	xlnet	site	(0.99]	829	0.858866103739445
620	xlnet	site	(99.1e+03]	5295	0.940321057601511
621	xlnet	site	(1e+03.1e+06]	1315	0.958174904942966
622	xlnet	sln_bx_left	(0.99]	61	0.622950819672131
623	xlnet	sln_bx_left	(99.1e+03]	1870	0.836363636363636
624	xlnet	sln_bx_left	(1e+03.1e+06]	715	0.827972027972028
625	xlnet	sln_bx_left_n	(0.99]	19	0.210526315789474
626	xlnet	sln_bx_left_n	(99.1e+03]	1260	0.226984126984127
627	xlnet	sln_bx_left_n	(1e+03.1e+06]	490	0.271428571428571
628	xlnet	sln_bx_right	(0.99]	61	0.524590163934426
629	xlnet	sln_bx_right	(99.1e+03]	1786	0.819148936170213
630	xlnet	sln_bx_right	(1e+03.1e+06]	729	0.836762688614541
631	xlnet	sln_bx_right_n	(0.99]	12	0.166666666666667
632	xlnet	sln_bx_right_n	(99.1e+03]	1220	0.2
633	xlnet	sln_bx_right_n	(1e+03.1e+06]	509	0.273084479371316
634	xlnet	smoking	(0.99]	829	0.459589867310012
635	xlnet	smoking	(99.1e+03]	5295	0.604721435316336
636	xlnet	smoking	(1e+03.1e+06]	1315	0.593155893536122
637	xlnet	status	(0.99]	829	0.359469240048251
638	xlnet	status	(99.1e+03]	5295	0.397355996222852
639	xlnet	status	(1e+03.1e+06]	1315	0.314068441064639
640	xlnet	surgery_type_left	(0.99]	829	0.135102533172497
641	xlnet	surgery_type_left	(99.1e+03]	5295	0.26194523135033
642	xlnet	surgery_type_left	(1e+03.1e+06]	1315	0.269961977186312
643	xlnet	surgery_type_right	(0.99]	829	0.182147165259349
644	xlnet	surgery_type_right	(99.1e+03]	5295	0.234372049102927
645	xlnet	surgery_type_right	(1e+03.1e+06]	1315	0.225855513307985
